# Exposomics for childhood asthma

**DOI:** 10.64898/2026.03.02.26347385

**Authors:** Geoffrey L. Winsor, Justin Cook, Karlie Edwards, Erin E. Gill, Charisse Petersen, Karar Al-Mamaar, Amirthagowri Ambalavanan, Spencer Ames, Sonia S. Anand, Marie-Claire Arietta, Rilwan Azeez, Allan B. Becker, Lars Bode, Elissa Brookes, Darlene L.Y. Dai, Ruixue Dai, Bassel Dawod, Judah Denburg, Russel J. DeSouza, Dany Doiron, Qingling Duan, Thomas Eiwegger, Lauren Erdman, Kelsey Fehr, Catherine J. Field, Justin Foong, Emma Garlock, Anna Goldenberg, Emma Griffiths, Stan He, Michelle Helm, Perry Hystad, Meaghan J. Jones, Adrienne Kwan, Luis Ledesma Vega, Brenna Lee, Bryan Lee, Diana L. Lefebvre, Maxwell W. Libbrecht, Larisa Lotoski, Kelly McNagny, Luisa Mercado, Garthika Navaranjan, Krista M. Pace, Jaclyn Parks, David M. Patrick, Martin Pham, Yu Chen Qian, Myrtha E. Reyna, Hind Sbihi, James A. Scott, Michael Surette, Kristina Szabo, Tim K. Takaro, Piush J. Mandhane, Kozeta Miliku, Paul M. O’Byrne, Elinor Simons, Jeffrey R. Brook, Michael Brudno, Michael S. Kobor, Anita L. Kozyrskyj, Wendy Y. W. Lou, Theo J. Moraes, Malcolm R. Sears, Meghan B. Azad, Stuart E. Turvey, Padmaja Subbarao, Fiona S.L. Brinkman

**Affiliations:** Simon Fraser University; University of British Columbia; University of Manitoba; University of Cincinnati; McMaster University; BC Centre for Disease Control; University of Montreal; The Hospital for Sick Children, University of Toronto; University of California, San Diego; Queen's University; University of Toronto; Oregon State University; University of Calgary; University of Alberta

## Abstract

Identification of early interventions to reduce/eliminate asthma - the most common chronic disease among children - could significantly reduce burden on the healthcare system. Large-scale asthma Exposome-Wide Association Studies (ExWAS) could identify potential interventions, however integration of diverse data is required to address association confounders. The CHILD Cohort Study has followed 3,454 healthy Canadian children and their families from early pregnancy, collecting exceptionally diverse data including 27,006 variables from participant questionnaires, clinical data, household and neighbourhood-level exposures, and sample-derived chemical analytic/omic datasets. Here, we report integration of these datasets into the CHILDdb database platform, and use these data to perform ExWAS and machine learning analyses, identifying and further characterizing associations between childhood asthma and 2,954 diverse early exposures (pregnancy-age 5). Significant asthma associations include antibiotic use, human milk components, DEHP-phthalate, and mother’s prenatal cleaning product/disinfectant exposure. Subsequent analysis revealed epigenetic changes in the cord blood at birth, after prenatal cleaner exposure, and different microbiome and/or inflammatory cytokine changes associated with different asthma-associated exposures in the child. Collective results support asthma as a heterogeneous condition involving multiple etiologies, with associated endotypes, including significant prenatal exposures with potential transgenerational effects, and suggest targets for early interventions.

**Credit Roles:** 
