## Supplementary file S1B for "Exposomics for childhood asthma"

### Sheet: correlations_with_season_of_bir
exposure	correlated_variable	n	correlation_coefficient	p	test	abs	q	reject_null
site_vancouver	WTH_annual_avg_length_cool_events_based_on_max_temp_18WK	3071	0.968436	0	Spearmanr	0.968436	0	TRUE
site_vancouver	DTR_distance_to_secondary_highways_18WK	2345	0.776839	0	Spearmanr	0.776839	0	TRUE
site_vancouver	WTH_annual_avg_length_cool_events_based_on_min_temp_18WK_above_90_percentile	3071	0.730609	0	Spearmanr	0.730609	0	TRUE
summer_birth	UV_SEA_1m_pre_birth	3071	0.719555	0	Spearmanr	0.719555	0	TRUE
site_vancouver	WBN_annual_min_monthly_lowest_daily_Tmax_18WK	3071	0.717781	0	Spearmanr	0.717781	0	TRUE
site_toronto	DTR_distance_to_primary_highways_18WK	3070	0.717149	0	Spearmanr	0.717149	0	TRUE
site_vancouver	WBN_annual_total_rainfall_18WK	3071	0.717087	0	Spearmanr	0.717087	0	TRUE
site_vancouver	WBN_annual_total_precipitation_18WK	3071	0.716096	0	Spearmanr	0.716096	0	TRUE
autumn_birth	UV_SEA_4m_pre_birth	3071	0.714281	0	Spearmanr	0.714281	0	TRUE
site_vancouver	WBN_num_days_in_year_precipitation_18WK	3071	0.686634	0	Spearmanr	0.686634	0	TRUE
autumn_birth	WB_TEM_3m_pre_birth	3071	0.684121	0	Spearmanr	0.684121	0	TRUE
site_toronto	NAE_C30_18WK	2842	0.681451	0	Spearmanr	0.681451	0	TRUE
site_vancouver	WBN_num_days_in_year_precipitation_18WK_above_90_percentile	3071	0.677267	0	Spearmanr	0.677267	0	TRUE
site_vancouver	WTH_annual_num_days_with_rain_18WK_above_90_percentile	3071	0.672356	0	Spearmanr	0.672356	0	TRUE
summer_birth	WB_TEM_1m_pre_birth	3071	0.66311	0	Spearmanr	0.66311	0	TRUE
site_vancouver	WTH_annual_avg_length_of_rain_events_18WK_above_90_percentile	3071	0.660902	0	Spearmanr	0.660902	0	TRUE
autumn_birth	WB_TEM_4m_pre_birth	3071	0.656331	0	Spearmanr	0.656331	0	TRUE
site_toronto	WBN_annual_max_monthly_highest_daily_Tmin_18WK	3071	0.638709	0	Spearmanr	0.638709	0	TRUE
autumn_birth	UV_SEA_4m_pre_birth_above_90_percentile	3071	0.632734	0	Spearmanr	0.632734	0	TRUE
summer_birth	UV_SEA_2m_pre_birth	3071	0.62518	0	Spearmanr	0.62518	0	TRUE
autumn_birth	UV_SEA_5m_pre_birth	3071	0.619186	0	Spearmanr	0.619186	0	TRUE
autumn_birth	UV_SEA_3m_pre_birth	3071	0.603218	8.25382e-304	Spearmanr	0.603218	1.01935e-301	TRUE
site_vancouver	WBN_annual_total_rainfall_18WK_above_90_percentile	3071	0.59892	2.04635e-298	Spearmanr	0.59892	1.26362e-296	TRUE
site_vancouver	WBN_annual_total_precipitation_18WK_above_90_percentile	3071	0.59892	2.04635e-298	Spearmanr	0.59892	1.26362e-296	TRUE
site_vancouver	WTH_annual_total_precip_rain_18WK_above_90_percentile	3071	0.59892	2.04635e-298	Spearmanr	0.59892	1.26362e-296	TRUE
site_vancouver	WBN_annual_min_monthly_lowest_daily_Tmax_18WK_above_90_percentile	3071	0.597462	1.32302e-296	Spearmanr	0.597462	7.68909e-295	TRUE
summer_birth	UV_SEA_1m_pre_birth_above_90_percentile	3071	0.588959	3.18074e-286	Spearmanr	0.588959	7.85644e-284	TRUE
site_toronto	WBN_annual_max_monthly_highest_daily_Tmin_18WK_above_90_percentile	3071	0.588849	4.30778e-286	Spearmanr	0.588849	1.06402e-283	TRUE
site_toronto	NAE_CCAR_18WK	2842	0.588308	2.66253e-264	Spearmanr	0.588308	4.3843e-262	TRUE
site_toronto	DTR_distance_to_primary_highways_18WK_above_90_percentile	3070	0.587021	8.25928e-284	Spearmanr	0.587021	1.63203e-281	TRUE
summer_birth	O3_8H_3m_pre_birth	2796	0.564042	1.24905e-234	Spearmanr	0.564042	2.46813e-232	TRUE
site_toronto	NAE_C30_18WK_above_90_percentile	2842	0.563099	1.69315e-237	Spearmanr	0.563099	2.38976e-235	TRUE
site_toronto	NAE_CCAR_18WK_above_90_percentile	2842	0.560423	8.71416e-235	Spearmanr	0.560423	1.0762e-232	TRUE
winter_birth	O3_8H_9m_pre_birth	2538	0.541963	9.23055e-194	Spearmanr	0.541963	1.51996e-191	TRUE
site_toronto	O3_annual_avg_highest_rolling_8h_avg_18WK	3071	0.538255	2.80184e-230	Spearmanr	0.538255	3.0758e-228	TRUE
autumn_birth	O3_8H_6m_pre_birth	2565	0.534882	8.05893e-190	Spearmanr	0.534882	5.6873e-188	TRUE
autumn_birth	WB_TEM_3m_pre_birth_above_90_percentile	3071	0.531557	1.38744e-223	Spearmanr	0.531557	1.24617e-221	TRUE
site_toronto	DTR_distance_to_local_roads_18WK	3071	0.518172	1.19896e-210	Spearmanr	0.518172	1.18457e-208	TRUE
site_toronto	WBN_annual_total_snowfall_18WK_above_90_percentile	3071	0.517985	1.79842e-210	Spearmanr	0.517985	1.6153e-208	TRUE
autumn_birth	WB_TEM_2m_pre_birth	3071	0.517017	1.47229e-209	Spearmanr	0.517017	1.21218e-207	TRUE
site_vancouver	NAE_CTRAN2_CCAR2_18WK	2842	0.516531	1.18699e-193	Spearmanr	0.516531	5.86373e-192	TRUE
winter_birth	WB_TEM_5m_pre_birth	3071	0.514034	9.15615e-207	Spearmanr	0.514034	1.80926e-204	TRUE
autumn_birth	WB_TEM_4m_pre_birth_above_90_percentile	3071	0.502103	7.29566e-196	Spearmanr	0.502103	5.5447e-194	TRUE
site_vancouver	WTH_annual_avg_temp_18WK_above_90_percentile	3071	0.497421	1.05768e-191	Spearmanr	0.497421	4.97614e-190	TRUE
summer_birth	WB_TEM_1m_post_birth	2942	0.491235	1.47503e-178	Spearmanr	0.491235	1.82166e-176	TRUE
site_vancouver	DTR_distance_to_secondary_highways_18WK_above_90_percentile	2345	0.487888	1.6405e-140	Spearmanr	0.487888	4.7671e-139	TRUE
winter_birth	O3_MN_9m_pre_birth	2409	0.485616	8.87991e-143	Spearmanr	0.485616	7.97578e-141	TRUE
autumn_birth	NO2_LUR_2m_post_birth_above_75_percentile	2942	0.484089	1.03125e-172	Spearmanr	0.484089	6.36794e-171	TRUE
site_vancouver	NAE_GTRAN_GCAR_18WK	2842	0.482781	6.88654e-166	Spearmanr	0.482781	2.83496e-164	TRUE
summer_birth	WB_TEM_1m_pre_birth_above_90_percentile	3071	0.482378	9.19116e-179	Spearmanr	0.482378	1.29727e-176	TRUE
summer_birth	O3_MN_3m_pre_birth	2626	0.4753	4.0663e-148	Spearmanr	0.4753	3.34792e-146	TRUE
site_vancouver	WB_PRE_1m_pre_birth	3071	0.472813	7.25723e-171	Spearmanr	0.472813	3.25916e-169	TRUE
summer_birth	O3_8H_4m_pre_birth	2758	0.47177	6.93567e-153	Spearmanr	0.47177	6.2295e-151	TRUE
site_toronto	WTH_annual_avg_snow_per_event_18WK_above_90_percentile	3071	0.471208	1.45072e-169	Spearmanr	0.471208	1.19443e-167	TRUE
site_vancouver	WB_PRE_2m_pre_birth	3071	0.46899	8.84884e-168	Spearmanr	0.46899	3.80115e-166	TRUE
site_toronto	O3_annual_warm_season_avg_highest_rolling_8h_avg_18WK	3071	0.467508	1.35804e-166	Spearmanr	0.467508	1.03211e-164	TRUE
autumn_birth	UV_SEA_5m_pre_birth_above_90_percentile	3071	0.467504	1.36964e-166	Spearmanr	0.467504	7.96005e-165	TRUE
site_vancouver	NAE_CTRAN_CCAR_18WK	2842	0.465899	3.97198e-153	Spearmanr	0.465899	1.3081e-151	TRUE
autumn_birth	NO2_LUR_2m_post_birth	2942	0.463137	2.34299e-156	Spearmanr	0.463137	1.15744e-154	TRUE
site_vancouver	LCZY_urban_sum_18WK	3071	0.461853	4.03306e-162	Spearmanr	0.461853	1.59386e-160	TRUE
site_vancouver	WB_PRE_3m_pre_birth	3071	0.459075	5.91142e-160	Spearmanr	0.459075	2.24634e-158	TRUE
autumn_birth	NO2_LUR_9m_pre_birth_above_75_percentile	2913	0.458236	3.3114e-151	Spearmanr	0.458236	1.55793e-149	TRUE
winter_birth	O3_8H_8m_pre_birth	2557	0.456944	3.9791e-132	Spearmanr	0.456944	3.02411e-130	TRUE
autumn_birth	WB_TEM_5m_pre_birth	3071	0.456761	3.64272e-158	Spearmanr	0.456761	1.89421e-156	TRUE
site_vancouver	WB_PRE_5m_pre_birth_above_90_percentile	3071	0.456526	5.51887e-158	Spearmanr	0.456526	2.0195e-156	TRUE
summer_birth	WB_TEM_2m_pre_birth	3071	0.456496	5.82596e-158	Spearmanr	0.456496	5.75605e-156	TRUE
site_vancouver	WB_PRE_4m_pre_birth	3071	0.454848	1.07058e-156	Spearmanr	0.454848	3.77762e-155	TRUE
summer_birth	O3_8H_2m_pre_birth	2841	0.454577	6.52815e-145	Spearmanr	0.454577	4.29988e-143	TRUE
site_vancouver	WB_PRE_5m_pre_birth	3071	0.453607	9.4953e-156	Spearmanr	0.453607	3.23495e-154	TRUE
autumn_birth	O3_MN_6m_pre_birth	2433	0.453385	1.19463e-123	Spearmanr	0.453385	4.91788e-122	TRUE
site_vancouver	WB_PRE_1m_post_birth	2942	0.44948	2.70759e-146	Spearmanr	0.44948	8.35968e-145	TRUE
summer_birth	O3_MN_4m_pre_birth	2614	0.440957	8.12592e-125	Spearmanr	0.440957	4.22548e-123	TRUE
summer_birth	UV_SEA_2m_pre_birth_above_90_percentile	3071	0.440954	2.63034e-146	Spearmanr	0.440954	1.99906e-144	TRUE
site_vancouver	WB_PRE_2m_post_birth	2942	0.437898	4.11191e-138	Spearmanr	0.437898	1.09799e-136	TRUE
autumn_birth	O3_8H_7m_pre_birth	2553	0.437726	5.38533e-120	Spearmanr	0.437726	2.12828e-118	TRUE
winter_birth	NO2_LUR_1m_pre_birth_above_75_percentile	3071	0.437527	8.121e-144	Spearmanr	0.437527	8.02355e-142	TRUE
site_vancouver	WB_PRE_3m_pre_birth_above_90_percentile	3071	0.437251	1.28411e-143	Spearmanr	0.437251	3.84455e-142	TRUE
autumn_birth	NO2_LUR_9m_pre_birth	2913	0.437089	3.24583e-136	Spearmanr	0.437089	1.3943e-134	TRUE
summer_birth	NO2_LUR_7m_pre_birth_above_75_percentile	2918	0.436744	3.28936e-136	Spearmanr	0.436744	2.03118e-134	TRUE
summer_birth	O3_MN_2m_pre_birth	2679	0.434651	6.76352e-124	Spearmanr	0.434651	3.34118e-122	TRUE
site_vancouver	WB_PRE_4m_pre_birth_above_90_percentile	3071	0.429553	3.90903e-138	Spearmanr	0.429553	1.07281e-136	TRUE
site_edmonton	PM25_annual_avg_18WK_above_75_percentile	3071	0.428742	1.45102e-137	Spearmanr	0.428742	1.19467e-135	TRUE
winter_birth	AQSMK_PM25_7m_pre_birth_above_75_percentile	2512	0.42524	7.21014e-111	Spearmanr	0.42524	3.95756e-109	TRUE
winter_birth	O3_MN_8m_pre_birth	2444	0.421997	3.8732e-106	Spearmanr	0.421997	1.91336e-104	TRUE
site_vancouver	WB_PRE_2m_post_birth_above_90_percentile	2942	0.420282	2.90163e-126	Spearmanr	0.420282	7.35081e-125	TRUE
site_vancouver	WB_PRE_1m_post_birth_above_90_percentile	2942	0.420162	3.47536e-126	Spearmanr	0.420162	8.58415e-125	TRUE
autumn_birth	O3_8H_5m_pre_birth	2727	0.417783	1.14512e-115	Spearmanr	0.417783	4.1903e-114	TRUE
winter_birth	NO2_LUR_1m_pre_birth	3071	0.417525	7.57298e-130	Spearmanr	0.417525	5.34436e-128	TRUE
site_vancouver	WB_PRE_1m_pre_birth_above_90_percentile	3071	0.414156	1.38128e-127	Spearmanr	0.414156	3.59132e-126	TRUE
summer_birth	NO2_LUR_7m_pre_birth	2918	0.411268	1.67883e-119	Spearmanr	0.411268	7.89851e-118	TRUE
site_toronto	LCZY_urban_sum_18WK	3071	0.410858	2.13119e-125	Spearmanr	0.410858	1.50401e-123	TRUE
summer_birth	NO2_LUR_6m_pre_birth_above_75_percentile	2919	0.410427	5.15966e-119	Spearmanr	0.410427	2.31716e-117	TRUE
site_vancouver	WB_PRE_2m_pre_birth_above_90_percentile	3071	0.409023	3.43158e-124	Spearmanr	0.409023	8.26927e-123	TRUE
site_edmonton	SO2_annual_avg_18WK	2706	0.406815	2.21451e-108	Spearmanr	0.406815	1.28702e-106	TRUE
site_vancouver	NAE_T30_18WK	2842	0.401202	2.18843e-110	Spearmanr	0.401202	5.02829e-109	TRUE
site_vancouver	NAE_CTRAN_18WK	2842	0.401181	2.25155e-110	Spearmanr	0.401181	5.05576e-109	TRUE
autumn_birth	NO2_LUR_1m_post_birth	2942	0.397526	5.69818e-112	Spearmanr	0.397526	2.01064e-110	TRUE
site_toronto	NO2_annual_avg_18WK	3071	0.394286	9.11023e-115	Spearmanr	0.394286	5.62556e-113	TRUE
site_vancouver	NAE_GTRAN_GCAR_18WK_above_90_percentile	2842	0.394018	3.40899e-106	Spearmanr	0.394018	7.48463e-105	TRUE
site_toronto	NHPMD_proximity_employment_18WK	3058	0.3937	6.31569e-114	Spearmanr	0.3937	3.67053e-112	TRUE
autumn_birth	O3_MN_7m_pre_birth	2400	0.390125	4.4185e-88	Spearmanr	0.390125	1.28397e-86	TRUE
autumn_birth	UV_SEA_3m_pre_birth_above_90_percentile	3071	0.389086	1.48446e-111	Spearmanr	0.389086	5.0574e-110	TRUE
site_toronto	ocassional_to_frequent_ac_during_summer	3062	0.385514	4.57567e-109	Spearmanr	0.385514	2.51153e-107	TRUE
autumn_birth	O3_MN_5m_pre_birth	2589	0.385471	1.75578e-92	Spearmanr	0.385471	5.42097e-91	TRUE
site_edmonton	O3_annual_warm_season_avg_highest_rolling_8h_avg_18WK	3071	0.384731	6.57708e-109	Spearmanr	0.384731	4.06135e-107	TRUE
site_vancouver	NAE_CTRAN2_CCAR2_18WK_above_90_percentile	2842	0.384603	7.44274e-101	Spearmanr	0.384603	1.56456e-99	TRUE
autumn_birth	NO2_LUR_1m_post_birth_above_75_percentile	2942	0.37861	6.49793e-101	Spearmanr	0.37861	2.07095e-99	TRUE
summer_birth	NO2_LUR_6m_pre_birth	2919	0.378237	6.25863e-100	Spearmanr	0.378237	2.37828e-98	TRUE
site_vancouver	NHPMD_proximity_employment_18WK	3058	0.376823	9.00698e-104	Spearmanr	0.376823	1.93454e-102	TRUE
summer_birth	UV_SEA_3m_pre_birth	3071	0.376585	4.57549e-104	Spearmanr	0.376585	1.80824e-102	TRUE
site_vancouver	NHPMD_proximity_pharmacy_18WK	2503	0.375037	2.02132e-84	Spearmanr	0.375037	3.69827e-83	TRUE
site_edmonton	PM25_annual_avg_18WK	3071	0.369151	9.12516e-100	Spearmanr	0.369151	4.29317e-98	TRUE
site_vancouver	NHPMD_proximity_grocery_store_18WK	2062	0.36322	2.48511e-65	Spearmanr	0.36322	3.31796e-64	TRUE
site_toronto	PM25_PM_1m_post_birth	2942	0.361732	1.19567e-91	Spearmanr	0.361732	5.9066e-90	TRUE
winter_birth	O3_8H_2m_post_birth	2725	0.359224	8.59269e-84	Spearmanr	0.359224	3.69112e-82	TRUE
winter_birth	O3_MN_2m_post_birth	2635	0.358728	7.514e-81	Spearmanr	0.358728	2.85532e-79	TRUE
site_toronto	PM25_PM_2m_post_birth	2942	0.353779	1.79162e-87	Spearmanr	0.353779	8.42915e-86	TRUE
site_vancouver	NHPMD_proximity_health_facility_18WK	2992	0.348309	4.45417e-86	Spearmanr	0.348309	8.46292e-85	TRUE
winter_birth	O3_8H_7m_pre_birth	2553	0.347917	1.52908e-73	Spearmanr	0.347917	4.87332e-72	TRUE
summer_birth	NO2_LUR_8m_pre_birth_above_75_percentile	2915	0.345263	2.18576e-82	Spearmanr	0.345263	7.19845e-81	TRUE
site_toronto	ALE_transit_index_18WK	2098	0.343424	3.85262e-59	Spearmanr	0.343424	8.65087e-58	TRUE
site_vancouver	NAE_CTRAN_CCAR_18WK_above_90_percentile	2842	0.340366	5.12364e-78	Spearmanr	0.340366	9.20393e-77	TRUE
site_toronto	NHPMD_block_is_amenity_dense_neighbourhood_18WK	3063	0.339697	1.34131e-83	Spearmanr	0.339697	6.02369e-82	TRUE
site_toronto	WBN_annual_total_snowfall_18WK	3071	0.338845	2.24123e-83	Spearmanr	0.338845	9.62753e-82	TRUE
site_edmonton	SO2_annual_avg_18WK_above_75_percentile	2706	0.337853	3.09321e-73	Spearmanr	0.337853	8.2597e-72	TRUE
site_toronto	ALE_dwelling_density_z_score_18WK	1974	0.336464	1.89737e-53	Spearmanr	0.336464	3.90543e-52	TRUE
site_toronto	ALE_index_18WK	2089	0.335867	2.96135e-56	Spearmanr	0.335867	6.5018e-55	TRUE
summer_birth	AQSMK_PM25_1m_pre_birth_above_75_percentile	2977	0.334603	8.58117e-79	Spearmanr	0.334603	2.7349e-77	TRUE
site_toronto	NHSPW_median_18WK	2843	0.334506	2.77712e-75	Spearmanr	0.334506	1.09752e-73	TRUE
site_toronto	NHSPW_sprawl_18WK	2843	0.334457	2.92685e-75	Spearmanr	0.334457	1.1122e-73	TRUE
site_edmonton	PM25_PM_5m_pre_birth	3071	0.332142	5.44986e-80	Spearmanr	0.332142	1.63165e-78	TRUE
summer_birth	O3_8H_1m_pre_birth	2838	0.329359	8.79654e-73	Spearmanr	0.329359	2.48314e-71	TRUE
winter_birth	NO2_LUR_2m_pre_birth	3071	0.328337	4.18073e-78	Spearmanr	0.328337	1.52984e-76	TRUE
site_edmonton	PM25_PM_4m_pre_birth	3071	0.328196	4.90411e-78	Spearmanr	0.328196	1.42508e-76	TRUE
summer_birth	NO2_LUR_8m_pre_birth	2915	0.328186	3.69316e-74	Spearmanr	0.328186	1.07319e-72	TRUE
winter_birth	O3_MN_7m_pre_birth	2400	0.326987	6.50399e-61	Spearmanr	0.326987	1.73674e-59	TRUE
site_edmonton	PM25_PM_5m_to_3m_pre_birth_above_75_percentile	3071	0.325289	1.2938e-76	Spearmanr	0.325289	3.65221e-75	TRUE
winter_birth	NO2_LUR_2m_pre_birth_above_75_percentile	3071	0.325146	1.51756e-76	Spearmanr	0.325146	5.35482e-75	TRUE
site_vancouver	NHSPW_sprawl_18WK	2843	0.324988	6.32539e-71	Spearmanr	0.324988	1.02451e-69	TRUE
site_vancouver	NHSPW_median_18WK	2843	0.324931	6.70634e-71	Spearmanr	0.324931	1.06869e-69	TRUE
site_toronto	num_times_per_year_filter_cleaned_or_replaced_prenatal	3055	0.324286	9.68002e-76	Spearmanr	0.324286	3.98494e-74	TRUE
site_edmonton	PM25_PM_7m_pre_birth	2918	0.323779	3.41993e-72	Spearmanr	0.323779	8.66383e-71	TRUE
winter_birth	UV_SEA_5m_pre_birth	3071	0.323651	8.04496e-76	Spearmanr	0.323651	2.64947e-74	TRUE
site_vancouver	NAE_population_density_18WK	2842	0.322586	7.94604e-70	Spearmanr	0.322586	1.2078e-68	TRUE
site_toronto	WBN_num_days_in_year_precipitation_18WK	3071	0.317719	5.49634e-73	Spearmanr	0.317719	2.01125e-71	TRUE
site_vancouver	LCZY_urban_sum_18WK_above_90_percentile	3071	0.317102	1.07437e-72	Spearmanr	0.317102	1.8955e-71	TRUE
site_vancouver	NHPMD_proximity_secondary_education_facility_18WK	2342	0.31584	2.0803e-55	Spearmanr	0.31584	2.30936e-54	TRUE
site_edmonton	PM25_PM_9m_pre_birth	2913	0.315517	2.42508e-68	Spearmanr	0.315517	5.70471e-67	TRUE
site_vancouver	home_heating_fuel_electric_prenatal	3062	0.315311	1.19466e-71	Spearmanr	0.315311	2.00055e-70	TRUE
site_toronto	PM25_PM_2m_pre_birth	3071	0.314788	1.30798e-71	Spearmanr	0.314788	4.45614e-70	TRUE
site_vancouver	NHPMD_proximity_childcare_facility_18WK	2869	0.314392	7.60696e-67	Spearmanr	0.314392	1.04384e-65	TRUE
site_vancouver	sbjt_bedroom_how_often_open_window_mid-winter_prenatal	3058	0.313794	7.47247e-71	Spearmanr	0.313794	1.17187e-69	TRUE
winter_birth	AQSMK_PM25_7m_pre_birth	2512	0.312096	7.08837e-58	Spearmanr	0.312096	1.79572e-56	TRUE
site_edmonton	PM25_PM_8m_pre_birth	2915	0.311136	1.86586e-66	Spearmanr	0.311136	4.00754e-65	TRUE
site_toronto	NAE_CTRAN_18WK	2842	0.310733	1.15288e-64	Spearmanr	0.310733	3.45165e-63	TRUE
site_edmonton	PM25_PM_6m_pre_birth	2919	0.310348	3.3621e-66	Spearmanr	0.310348	7.06756e-65	TRUE
site_vancouver	ALE_dwelling_density_z_score_18WK	1974	0.309453	4.5379e-45	Spearmanr	0.309453	4.22966e-44	TRUE
site_vancouver	log_Hippuricacid	298	0.309397	4.95414e-08	Spearmanr	0.309397	1.56881e-07	TRUE
site_toronto	NHPMD_proximity_health_facility_18WK	2992	0.307949	9.63741e-67	Spearmanr	0.307949	3.07153e-65	TRUE
winter_birth	WB_TEM_5m_pre_birth_above_90_percentile	3071	0.307167	4.20872e-68	Spearmanr	0.307167	1.26007e-66	TRUE
site_vancouver	NHPMD_proximity_pharmacy_18WK_above_90_percentile	2503	0.306888	9.88495e-56	Spearmanr	0.306888	1.10981e-54	TRUE
autumn_birth	AQSMK_PM25_4m_pre_birth_above_75_percentile	2855	0.306461	3.85094e-63	Spearmanr	0.306461	8.45495e-62	TRUE
site_vancouver	NHTSP_public_transportation_1000m_18WK	3064	0.305669	2.82666e-67	Spearmanr	0.305669	3.98963e-66	TRUE
site_toronto	PM25_PM_2m_post_birth_above_75_percentile	2942	0.304752	2.8435e-64	Spearmanr	0.304752	7.80381e-63	TRUE
site_vancouver	frequency_window_open_1h_winter_prenatal	3053	0.303906	2.97657e-66	Spearmanr	0.303906	4.02856e-65	TRUE
autumn_birth	UV_SEA_2m_pre_birth	3071	0.303655	1.60627e-66	Spearmanr	0.303655	3.77857e-65	TRUE
site_toronto	PM25_PM_1m_pre_birth	3071	0.303142	2.72224e-66	Spearmanr	0.303142	8.4049e-65	TRUE
summer_birth	O3_8H_2m_post_birth	2725	-0.301429	2.39687e-58	Spearmanr	0.301429	6.23185e-57	TRUE
site_vancouver	PM25_PM_9m_pre_birth	2913	-0.301471	2.87725e-62	Spearmanr	0.301471	3.59839e-61	TRUE
site_edmonton	NHPMD_proximity_grocery_store_18WK	2062	-0.302721	5.85651e-45	Spearmanr	0.302721	9.33263e-44	TRUE
autumn_birth	NO2_LUR_4m_pre_birth_above_75_percentile	3071	-0.305975	1.45765e-67	Spearmanr	0.305975	3.51258e-66	TRUE
site_edmonton	NHTSP_public_transportation_1000m_18WK	3064	-0.307267	5.37214e-68	Spearmanr	0.307267	1.20629e-66	TRUE
site_vancouver	O3_8H_1m_pre_birth	2838	-0.307388	3.65478e-63	Spearmanr	0.307388	4.6895e-62	TRUE
site_edmonton	site_toronto	3263	-0.308078	1.09589e-72	Spearmanr	0.308078	2.84932e-71	TRUE
site_toronto	site_edmonton	3263	-0.308078	1.09589e-72	Spearmanr	0.308078	3.86694e-71	TRUE
site_edmonton	WB_PRE_2m_post_birth	2942	-0.311768	2.47066e-67	Spearmanr	0.311768	5.42447e-66	TRUE
site_vancouver	PM25_PM_3m_pre_birth	3071	-0.312107	2.30478e-70	Spearmanr	0.312107	3.558e-69	TRUE
summer_birth	autumn_birth	3263	-0.312134	1.15601e-74	Spearmanr	0.312134	3.46102e-73	TRUE
autumn_birth	summer_birth	3263	-0.312134	1.15601e-74	Spearmanr	0.312134	2.85534e-73	TRUE
winter_birth	NO2_LUR_6m_pre_birth_above_75_percentile	2919	-0.313299	1.70319e-67	Spearmanr	0.313299	4.80786e-66	TRUE
winter_birth	NO2_LUR_7m_pre_birth_above_75_percentile	2918	-0.313447	1.54252e-67	Spearmanr	0.313447	4.48239e-66	TRUE
site_edmonton	ocassional_to_frequent_ac_during_summer	3062	-0.31382	5.90545e-71	Spearmanr	0.31382	1.45864e-69	TRUE
winter_birth	autumn_birth	3263	-0.314714	6.15791e-76	Spearmanr	0.314714	2.09794e-74	TRUE
autumn_birth	winter_birth	3263	-0.314714	6.15791e-76	Spearmanr	0.314714	1.56e-74	TRUE
site_vancouver	PM25_PM_4m_pre_birth	3071	-0.314953	1.09513e-71	Spearmanr	0.314953	1.8655e-70	TRUE
summer_birth	NO2_LUR_1m_pre_birth_above_75_percentile	3071	-0.315153	8.8346e-72	Spearmanr	0.315153	2.42461e-70	TRUE
winter_birth	NO2_LUR_8m_pre_birth_above_75_percentile	2915	-0.315422	2.40528e-68	Spearmanr	0.315422	7.42629e-67	TRUE
site_edmonton	WB_PRE_1m_post_birth	2942	-0.315444	5.68794e-69	Spearmanr	0.315444	1.37065e-67	TRUE
site_vancouver	PM25_annual_avg_18WK_above_75_percentile	3071	-0.316295	2.57428e-72	Spearmanr	0.316295	4.46208e-71	TRUE
site_edmonton	NHPMD_proximity_pharmacy_18WK	2503	-0.320942	4.56464e-61	Spearmanr	0.320942	9.01974e-60	TRUE
site_vancouver	O3_MN_2m_post_birth	2635	-0.321232	2.5919e-64	Spearmanr	0.321232	3.4144e-63	TRUE
site_vancouver	PM25_PM_7m_pre_birth	2918	-0.322521	1.28997e-71	Spearmanr	0.322521	2.12415e-70	TRUE
site_edmonton	NHPMD_proximity_health_facility_18WK	2992	-0.324364	2.97304e-74	Spearmanr	0.324364	8.15933e-73	TRUE
winter_birth	O3_MN_4m_pre_birth	2614	-0.326279	6.83229e-66	Spearmanr	0.326279	1.87508e-64	TRUE
site_vancouver	O3_8H_1m_post_birth	2725	-0.327398	4.23252e-69	Spearmanr	0.327398	6.24139e-68	TRUE
summer_birth	winter_birth	3263	-0.328577	5.32922e-83	Spearmanr	0.328577	1.81561e-81	TRUE
winter_birth	summer_birth	3263	-0.328577	5.32922e-83	Spearmanr	0.328577	2.19386e-81	TRUE
site_vancouver	O3_8H_2m_post_birth	2725	-0.328852	9.8266e-70	Spearmanr	0.328852	1.47101e-68	TRUE
site_vancouver	O3_MN_1m_post_birth	2583	-0.330661	6.03166e-67	Spearmanr	0.330661	8.39336e-66	TRUE
site_edmonton	NHPMD_block_is_amenity_dense_neighbourhood_18WK	3063	-0.333839	1.23885e-80	Spearmanr	0.333839	3.82495e-79	TRUE
autumn_birth	spring_birth	3263	-0.336925	1.96026e-87	Spearmanr	0.336925	5.53353e-86	TRUE
site_vancouver	DTR_distance_to_primary_highways_18WK	3070	-0.343755	6.9702e-86	Spearmanr	0.343755	1.29935e-84	TRUE
autumn_birth	NO2_LUR_3m_pre_birth	3071	-0.345997	4.40051e-87	Spearmanr	0.345997	1.20769e-85	TRUE
winter_birth	NO2_LUR_8m_pre_birth	2915	-0.346431	5.72322e-83	Spearmanr	0.346431	2.26182e-81	TRUE
site_edmonton	WB_PRE_1m_pre_birth	3071	-0.346485	2.43741e-87	Spearmanr	0.346485	8.30401e-86	TRUE
site_edmonton	NAE_population_density_18WK	2842	-0.347336	2.23166e-81	Spearmanr	0.347336	7.11253e-80	TRUE
summer_birth	O3_MN_2m_post_birth	2635	-0.34867	3.45296e-76	Spearmanr	0.34867	1.0661e-74	TRUE
autumn_birth	NO2_LUR_5m_pre_birth	3071	-0.348676	1.69729e-88	Spearmanr	0.348676	5.08159e-87	TRUE
site_edmonton	NHPMD_proximity_employment_18WK	3058	-0.351013	2.27837e-89	Spearmanr	0.351013	8.03939e-88	TRUE
summer_birth	spring_birth	3263	-0.351766	1.15246e-95	Spearmanr	0.351766	4.06652e-94	TRUE
autumn_birth	O3_8H_1m_pre_birth	2838	-0.351974	1.51066e-83	Spearmanr	0.351974	4.03387e-82	TRUE
winter_birth	spring_birth	3263	-0.354674	2.49017e-97	Spearmanr	0.354674	1.17156e-95	TRUE
site_vancouver	site_winnipeg	3263	-0.356058	3.95435e-98	Spearmanr	0.356058	7.97325e-97	TRUE
autumn_birth	O3_MN_2m_post_birth	2635	-0.358678	7.93177e-81	Spearmanr	0.358678	2.06226e-79	TRUE
site_edmonton	WB_PRE_2m_pre_birth	3071	-0.358811	5.6945e-94	Spearmanr	0.358811	2.16391e-92	TRUE
site_vancouver	home_has_basement_prenatal	3056	-0.361672	4.27341e-95	Spearmanr	0.361672	8.44425e-94	TRUE
site_edmonton	WB_PRE_3m_pre_birth	3071	-0.361725	1.39295e-95	Spearmanr	0.361725	6.25559e-94	TRUE
site_vancouver	home_has_furnace_prenatal	3052	-0.361806	4.77493e-95	Spearmanr	0.361806	9.25025e-94	TRUE
site_edmonton	site_winnipeg	3263	-0.366685	2.13193e-104	Spearmanr	0.366685	1.10861e-102	TRUE
site_toronto	site_winnipeg	3263	-0.366997	1.38352e-104	Spearmanr	0.366997	7.19429e-103	TRUE
site_vancouver	home_heated_by_forced_air_prenatal	3062	-0.36969	8.71492e-100	Spearmanr	0.36969	1.79382e-98	TRUE
winter_birth	NO2_LUR_6m_pre_birth	2919	-0.370522	1.15153e-95	Spearmanr	0.370522	5.1714e-94	TRUE
site_edmonton	NHSPW_median_18WK	2843	-0.373267	1.09372e-94	Spearmanr	0.373267	4.3224e-93	TRUE
site_edmonton	NHSPW_sprawl_18WK	2843	-0.373271	1.08833e-94	Spearmanr	0.373271	4.3224e-93	TRUE
site_edmonton	WB_PRE_4m_pre_birth	3071	-0.375703	1.502e-103	Spearmanr	0.375703	7.41986e-102	TRUE
site_edmonton	WB_PRE_5m_pre_birth	3071	-0.382586	1.2777e-107	Spearmanr	0.382586	7.01314e-106	TRUE
summer_birth	NO2_LUR_2m_pre_birth	3071	-0.386327	7.12554e-110	Spearmanr	0.386327	3.06088e-108	TRUE
site_edmonton	WBN_num_days_in_year_precipitation_18WK	3071	-0.389263	1.15712e-111	Spearmanr	0.389263	7.62156e-110	TRUE
winter_birth	UV_SEA_3m_pre_birth	3071	-0.396307	4.95377e-116	Spearmanr	0.396307	2.87901e-114	TRUE
winter_birth	NO2_LUR_7m_pre_birth	2918	-0.396774	1.27133e-110	Spearmanr	0.396774	6.61092e-109	TRUE
autumn_birth	NO2_LUR_4m_pre_birth	3071	-0.398367	2.49776e-117	Spearmanr	0.398367	9.49149e-116	TRUE
summer_birth	O3_MN_8m_pre_birth	2444	-0.402492	7.64782e-96	Spearmanr	0.402492	2.79854e-94	TRUE
site_vancouver	num_times_per_year_filter_cleaned_or_replaced_prenatal	3055	-0.40906	1.40899e-123	Spearmanr	0.40906	3.31449e-122	TRUE
site_toronto	DTR_distance_to_expressways_18WK	3059	-0.409289	6.91863e-124	Spearmanr	0.409289	4.55707e-122	TRUE
autumn_birth	O3_MN_1m_pre_birth	2700	-0.412639	1.64131e-111	Spearmanr	0.412639	5.40537e-110	TRUE
summer_birth	O3_8H_7m_pre_birth	2553	-0.418286	1.09125e-108	Spearmanr	0.418286	4.49231e-107	TRUE
site_edmonton	NHPMD_proximity_transit_stop_18WK	2704	-0.421926	3.4418e-117	Spearmanr	0.421926	2.42893e-115	TRUE
site_edmonton	ALE_dwelling_density_z_score_18WK	1974	-0.424585	3.1904e-87	Spearmanr	0.424585	1.05071e-85	TRUE
site_edmonton	ALE_transit_index_18WK	2098	-0.424929	9.45098e-93	Spearmanr	0.424929	3.45836e-91	TRUE
summer_birth	NO2_LUR_1m_pre_birth	3071	-0.425611	2.2125e-135	Spearmanr	0.425611	1.28585e-133	TRUE
site_edmonton	ALE_index_18WK	2089	-0.430412	5.73777e-95	Spearmanr	0.430412	2.46475e-93	TRUE
site_vancouver	ocassional_to_frequent_ac_during_summer	3062	-0.430859	1.18394e-138	Spearmanr	0.430859	3.3421e-137	TRUE
winter_birth	O3_MN_2m_pre_birth	2679	-0.432736	1.04997e-122	Spearmanr	0.432736	6.48357e-121	TRUE
site_edmonton	LCZY_urban_sum_18WK	3071	-0.436553	4.08926e-143	Spearmanr	0.436553	3.6729e-141	TRUE
winter_birth	O3_MN_3m_pre_birth	2626	-0.438097	1.32959e-123	Spearmanr	0.438097	8.75757e-122	TRUE
site_edmonton	NAE_GTRAN_GCAR_18WK	2842	-0.440146	5.42668e-135	Spearmanr	0.440146	4.12428e-133	TRUE
summer_birth	WB_TEM_5m_pre_birth	3071	-0.440647	4.40967e-146	Spearmanr	0.440647	3.11197e-144	TRUE
winter_birth	O3_8H_1m_pre_birth	2838	-0.447828	4.80681e-140	Spearmanr	0.447828	3.95761e-138	TRUE
site_edmonton	WBN_annual_total_precipitation_18WK	3071	-0.453734	7.5977e-156	Spearmanr	0.453734	8.34059e-154	TRUE
site_edmonton	NAE_T30_18WK	2842	-0.454211	1.05582e-144	Spearmanr	0.454211	1.04315e-142	TRUE
winter_birth	WB_TEM_2m_pre_birth	3071	-0.455359	4.35011e-157	Spearmanr	0.455359	4.77545e-155	TRUE
site_vancouver	AQSMK_PM25_annual_smoke_exposure_18WK	2848	-0.459503	8.71561e-149	Spearmanr	0.459503	2.77775e-147	TRUE
summer_birth	O3_MN_9m_pre_birth	2409	-0.459859	2.33469e-126	Spearmanr	0.459859	1.28149e-124	TRUE
site_edmonton	WBN_annual_min_monthly_lowest_daily_Tmax_18WK	3071	-0.460904	2.22981e-161	Spearmanr	0.460904	2.75382e-159	TRUE
autumn_birth	O3_MN_1m_post_birth	2583	-0.469843	5.38075e-142	Spearmanr	0.469843	2.41644e-140	TRUE
winter_birth	WB_TEM_1m_post_birth	2942	-0.48047	8.33586e-170	Spearmanr	0.48047	1.17655e-167	TRUE
winter_birth	O3_8H_3m_pre_birth	2796	-0.48279	3.05762e-163	Spearmanr	0.48279	3.77616e-161	TRUE
autumn_birth	WB_TEM_1m_post_birth	2942	-0.485254	1.17542e-173	Spearmanr	0.485254	7.74212e-172	TRUE
autumn_birth	O3_8H_2m_post_birth	2725	-0.486381	7.76569e-162	Spearmanr	0.486381	4.2625e-160	TRUE
site_edmonton	WBN_annual_total_rainfall_18WK	3071	-0.489217	1.4505e-184	Spearmanr	0.489217	2.3885e-182	TRUE
site_edmonton	NAE_CCAR_18WK	2842	-0.496887	4.09218e-177	Spearmanr	0.496887	5.77581e-175	TRUE
site_edmonton	NAE_CTRAN2_CCAR2_18WK	2842	-0.516362	1.66208e-193	Spearmanr	0.516362	3.28427e-191	TRUE
summer_birth	O3_8H_9m_pre_birth	2538	-0.520341	4.04211e-176	Spearmanr	0.520341	4.43734e-174	TRUE
summer_birth	O3_8H_8m_pre_birth	2557	-0.527364	4.67864e-183	Spearmanr	0.527364	7.70416e-181	TRUE
site_edmonton	NAE_CTRAN_CCAR_18WK	2842	-0.536805	6.738e-212	Spearmanr	0.536805	1.66428e-209	TRUE
site_vancouver	O3_annual_avg_highest_rolling_8h_avg_18WK	3071	-0.540038	4.35582e-232	Spearmanr	0.540038	2.26502e-230	TRUE
winter_birth	O3_8H_2m_pre_birth	2841	-0.543083	9.95757e-218	Spearmanr	0.543083	2.45952e-215	TRUE
site_edmonton	NAE_CTRAN_18WK	2842	-0.55988	3.07375e-234	Spearmanr	0.55988	1.01229e-231	TRUE
autumn_birth	O3_8H_1m_post_birth	2725	-0.565244	6.70904e-230	Spearmanr	0.565244	6.62853e-228	TRUE
site_edmonton	DTR_distance_to_local_roads_18WK	3071	-0.57797	2.94079e-273	Spearmanr	0.57797	1.45275e-270	TRUE
site_vancouver	PM25_annual_avg_18WK	3071	-0.586767	1.34551e-283	Spearmanr	0.586767	7.38535e-282	TRUE
site_vancouver	O3_annual_warm_season_avg_18WK	3071	-0.599351	5.93908e-299	Spearmanr	0.599351	4.5137e-297	TRUE
autumn_birth	WB_TEM_2m_post_birth	2942	-0.607812	9.68389e-297	Spearmanr	0.607812	1.06308e-294	TRUE
winter_birth	WB_TEM_1m_pre_birth	3071	-0.609907	2.26942936754e-312	Spearmanr	0.609907	7.473987383767e-310	TRUE
winter_birth	UV_SEA_2m_pre_birth	3071	-0.659717	0	Spearmanr	0.659717	0	TRUE
site_vancouver	O3_annual_warm_season_avg_highest_rolling_8h_avg_18WK	3071	-0.666205	0	Spearmanr	0.666205	0	TRUE
autumn_birth	UV_SEA_1m_post_birth	2942	-0.6698	0	Spearmanr	0.6698	0	TRUE
autumn_birth	UV_SEA_2m_post_birth	2942	-0.691033	0	Spearmanr	0.691033	0	TRUE
winter_birth	UV_SEA_1m_pre_birth	3071	-0.699885	0	Spearmanr	0.699885	0	TRUE
site_edmonton	WBN_annual_max_monthly_highest_daily_Tmin_18WK	3071	-0.713716	0	Spearmanr	0.713716	0	TRUE
site_vancouver	WBN_annual_total_snowfall_18WK	3071	-0.717013	0	Spearmanr	0.717013	0	TRUE
