## Supplementary file S4 for "Exposomics for childhood asthma"

### Sheet: ExWAS_Significant_Sites
CpG	FDR	DeltaBeta	Variable	CHR	MAPINFO	UCSC_REFGENE_NAME	UCSC_REFGENE_ACCESSION	UCSC_REFGENE_GROUP	UCSC_CPG_ISLANDS_NAME	DNASE_HYPERSENSITIVITY_NAME	EWAS catalogue	mQTL
cg24037715	0.000180778	-0.0435978	weekly_oven_cleaner_use_prenatal	14	35203968						PMID: 33450751 (study of age, significant)	Yes
cg00460155	9.453e-10	-0.0535611	daily_hand_sanitizer_used_prenatal_monthly_or_less_birth_to_3m	3	27448700	SLC4A7	NM_001258380;NM_003615;NM_001258379	Body;Body;Body			No hits on the CpG, but other CpGs in the gene have been found	No
cg07691531	0.0261276	0.0378262	daily_hand_sanitizer_used_prenatal_monthly_or_less_birth_to_3m	8	144660659	NAPRT1	NM_145201	TSS200	chr8:144659745-144660635	chr8:144659785-144661015	PMID: 30602389 (study on tissue differences, significant)	Maybe (effect size < 0.03)
cg12638476	0.00926143	-0.0778	daily_hand_sanitizer_used_prenatal_monthly_or_less_birth_to_3m	16	1394765	BAIAP3	NM_003933;NM_001199099;NM_001199098;NM_001199097;NM_001286464;NM_001199096	Body;Body;Body;Body;Body;Body	chr16:1393573-1393878		No hits on the CpG, but other CpGs in the gene have been found	No
cg13625562	0.0115439	-0.0354009	daily_hand_sanitizer_used_prenatal_monthly_or_less_birth_to_3m	5	171267211					chr5:171267085-171267435	No hits	No
cg13834851	0.0444961	-0.0437356	daily_hand_sanitizer_used_prenatal_monthly_or_less_birth_to_3m	2	241590582				chr2:241586657-241587099		PMID: 33450751 (study of age, significant)	No
cg16165404	1.03186e-09	-0.101292	daily_hand_sanitizer_used_prenatal_monthly_or_less_birth_to_3m	2	96581385	ANKRD36C	NM_001310154	Body		chr2:96580960-96581410	No hits on the CpG, but other CpGs in the gene have been found	No
cg16416584	3.17136e-32	-0.085767	daily_hand_sanitizer_used_prenatal_monthly_or_less_birth_to_3m	15	101718699	CHSY1	NM_014918	Body		chr15:101718580-101719130	PMID: 30602389 (study on tissue differences, significant) and PMID: 33450751 (study on age, significant)	No
cg20363450	0.00286434	-0.0351722	daily_hand_sanitizer_used_prenatal_monthly_or_less_birth_to_3m	1	201540458					chr1:201539885-201540490	No hits	No
cg24348479	5.36688e-06	-0.0781451	daily_hand_sanitizer_used_prenatal_monthly_or_less_birth_to_3m	1	155007323	DCST1	NM_001143687;NM_144622;NM_152494	Body;TSS1500;Body		chr1:155007200-155007455	PMID: 30602389 (study on tissue differences, sigificant)	Yes
cg00460155	3.9889e-22	-0.0737799	daily_hand_sanitizer_used_prenatal_zero_hand_sanitizer_birth_to_3m	3	27448700	SLC4A7	NM_001258380;NM_003615;NM_001258379	Body;Body;Body			No hits on the CpG, but other CpGs in the gene have been found	No
cg03048525	0.00540467	-0.107621	daily_hand_sanitizer_used_prenatal_zero_hand_sanitizer_birth_to_3m	10	32554847					chr10:32554820-32554995	No hits	No
cg06064954	0.0145804	-0.0393001	daily_hand_sanitizer_used_prenatal_zero_hand_sanitizer_birth_to_3m	6	29869838	HCG2P7	NR_001318	Body			PMID: 33450751 (study of age, significant)	No
cg07641578	1.83602e-09	-0.0945333	daily_hand_sanitizer_used_prenatal_zero_hand_sanitizer_birth_to_3m	22	42537241	CYP2D7P1	NR_002570	Body	chr22:42538474-42539579	chr22:42536845-42537375	PMID: 33450751 (study of age, significant)	No
cg13170263	0.0399815	0.0814118	daily_hand_sanitizer_used_prenatal_zero_hand_sanitizer_birth_to_3m	10	101608355	ABCC2	NM_000392	Body			PMID: 31300640 (study on asthma, significant)	No
cg16416584	1.64207e-19	-0.0869641	daily_hand_sanitizer_used_prenatal_zero_hand_sanitizer_birth_to_3m	15	101718699	CHSY1	NM_014918	Body		chr15:101718580-101719130	PMID: 30602389 (study on tissue differences, significant) and PMID: 33450751 (study on age, significant)	No
cg16883901	0.00018697	-0.089473	daily_hand_sanitizer_used_prenatal_zero_hand_sanitizer_birth_to_3m	12	127359914						PMID: 33450751 (study of age, significant)	No
cg16968851	0.00110727	-0.0865704	daily_hand_sanitizer_used_prenatal_zero_hand_sanitizer_birth_to_3m	11	35121378						PMID: 35945220 (study on CRLF2 levels, significant) and PMID: 33450751 (study of age, significant)	No
cg17519974	7.84304e-05	-0.234934	daily_hand_sanitizer_used_prenatal_zero_hand_sanitizer_birth_to_3m	2	109674445					chr2:109674165-109674495	No hits	No
cg20363450	2.00222e-15	-0.0517841	daily_hand_sanitizer_used_prenatal_zero_hand_sanitizer_birth_to_3m	1	201540458					chr1:201539885-201540490	No hits	No
cg22168087	0.000190708	0.0610488	daily_hand_sanitizer_used_prenatal_zero_hand_sanitizer_birth_to_3m	7	27702803	HIBADH	NM_152740	TSS1500	chr7:27702220-27702851	chr7:27701400-27702855	PMID: 32453742 (study on genetic ancestry) and PMID: 33450751 (study of age, significant)	Maybe (effect size < 0.03)
cg24152638	4.2949e-08	-0.0426141	daily_hand_sanitizer_used_prenatal_zero_hand_sanitizer_birth_to_3m	1	95369146	CNN3	NM_001286055;NM_001839;NM_001286056	Body;Body;5'UTR		chr1:95368920-95369595	No hits on the CpG, but other CpGs in the gene have been found	No
cg24348479	0.00540467	-0.0898518	daily_hand_sanitizer_used_prenatal_zero_hand_sanitizer_birth_to_3m	1	155007323	DCST1	NM_001143687;NM_144622;NM_152494	Body;TSS1500;Body		chr1:155007200-155007455	PMID: 30602389 (study on tissue differences, sigificant)	Yes
cg27271147	0.00671052	-0.0324137	daily_hand_sanitizer_used_prenatal_zero_hand_sanitizer_birth_to_3m	5	179967431	CNOT6	NM_001303241	Body		chr5:179967380-179967575	No hits on the CpG, but other CpGs in the gene have been found	No
cg01001241	7.15657e-13	-0.140887	multi_disinfectant_use_prenatal_3M_and_1Y	11	57447873	ZDHHC5	NM_015457	Body		chr11:57447865-57448255	No hits on the CpG, but other CpGs in the gene have been found	No
cg05682581	1.81395e-11	0.053189	multi_disinfectant_use_prenatal_3M_and_1Y	8	929958				chr8:928310-928527	chr8:929760-930235	PMID: 25650246 (study on gestational age), PMID: 33450751 (study of age, significant), PMID: 30602389 (study on tissue differences, sigificant), and PMID: 30905381 (study on assault)	Yes
cg13008339	2.52507e-05	0.0421252	multi_disinfectant_use_prenatal_3M_and_1Y	14	51411481	PYGL	NM_001163940;NM_002863	TSS1500;TSS1500	chr14:51410614-51411464	chr14:51410825-51412095	PMID: 30602389 (study on tissue differences, significant)	Yes
cg16481497	1.14247e-07	-0.0632463	multi_disinfectant_use_prenatal_3M_and_1Y	8	66877054					chr8:66876980-66877230	No hits	No
cg23403192	3.26435e-05	-0.117671	weekly_chem_hand_cleaner_use_mother_prenatal_not_3M	21	30396327	USP16	NM_001032410;NM_006447;NM_001001992	TSS1500;TSS1500;TSS1500	chr21:30396848-30397410	chr21:30396180-30396410	PMID: 32453742 (study on genetic ancestry)	No
cg03858121	1.17319e-07	-0.106234	weekly_chem_hand_cleaner_use_mother_prenatal	22	49698418				chr22:49698417-49698798		PMID: 30602389 (study on tissue differences, significant) and PMID: 33450751 (study on age, significant)	Yes
cg09445240	1.25647e-05	-0.106143	weekly_chem_hand_cleaner_use_mother_prenatal	1	111833494	CHIA	NM_001040623;NM_021797;NM_201653;NM_001258003;NM_001258002;NM_001258001;NM_001258005;NM_001258004;NM_201653;NM_021797;NM_001258003;NM_001258001;NM_001040623;NM_001258002;NM_001258005;NM_001258004	1stExon;1stExon;1stExon;1stExon;1stExon;1stExon;1stExon;1stExon;5'UTR;5'UTR;5'UTR;5'UTR;5'UTR;5'UTR;5'UTR;5'UTR		chr1:111833320-111833530	PMID: 32453742 (study on genetic ancestry)	No
cg23403192	0.0134026	-0.0861651	weekly_chem_hand_cleaner_use_mother_prenatal	21	30396327	USP16	NM_001032410;NM_006447;NM_001001992	TSS1500;TSS1500;TSS1500	chr21:30396848-30397410	chr21:30396180-30396410	No hits	No
