## Supplementary file S5 for "Exposomics for childhood asthma"

### Sheet: correlations_corrected_mapped_0
variable1	var1_name	var1_category	variable2	var2_name	var2_category	n	coef	p	q	Same category?
log_C22:4n6_3m	Adrenic acid (3m)	Breast milk	log_C20:3n6_3m	Dihomo-gamma-linolenic acid (3m)	Breast milk	1187	0.578	0	0	Same
log_C22:4n6_3m	Adrenic acid (3m)	Breast milk	log_C18:3n6_3m	Gamma-linolenic acid (3m)	Breast milk	1187	0.529	0	0	Same
weekly_chem_hand_cleaner_use_mother_prenatal	Chem hand cleaner - wk. use by mother (prenatal)	Cleaners	frequency_of_use_of_chemical_hand_cleaner_prenatal	Chemical hand cleaner - freq. use by mother (prenatal)	Cleaners	3054	0.51	0	0	Same
log_C20:3n6_3m	Dihomo-gamma-linolenic acid (3m)	Breast milk	log_C18:3n6_3m	Gamma-linolenic acid (3m)	Breast milk	1187	0.477	0	0	Same
BF_3m	Any breastfeeding (3m)	Nutrition	vitamins_supplements_3m	Any vit/suppl(99% vit D) taken (0-3m)	Nutrition	2560	0.38	0	0	Same
frequency_of_use_of_floor_polish_prenatal	Floor polish - freq. used by mother (prenatal)	Cleaners	monthly_furniture_floor_dusting_polish_use_prenatal	Furniture/floor/dusting polish mth. use (prenatal)	Cleaners	3054	0.31	0	0	Same
total_household_income_PR18WK	Household income	Covariates	years_education_mother_PR18WK	Years education (mother)	Covariates	3119	0.283	0	0	Same
weekly_chem_hand_cleaner_use_mother_prenatal	Chem hand cleaner - wk. use by mother (prenatal)	Cleaners	weekly_oven_cleaner_use_mother_prenatal	Oven cleaner - wk.use by mother (prenatal)	Cleaners	3062	0.259	0	0	Same
BF_3m	Any breastfeeding (3m)	Nutrition	years_education_mother_PR18WK	Years education (mother)	Covariates	3051	0.237	0	0	Same
BF_3m	Any breastfeeding (3m)	Nutrition	EBF_6m	Exclusive breastfeeding (6m)	Nutrition	3042	0.195	0	0	Same
frequency_of_use_of_chemical_hand_cleaner_prenatal	Chemical hand cleaner - freq. use by mother (prenatal)	Cleaners	frequency_of_use_of_floor_polish_prenatal	Floor polish - freq. used by mother (prenatal)	Cleaners	3052	0.19	0	0	Same
monthly_furniture_floor_dusting_polish_use_prenatal	Furniture/floor/dusting polish mth. use (prenatal)	Cleaners	frequency_of_use_of_oven_cleaner_3m	Oven cleaner - freq. of use in home (0-3m)	Cleaners	2863	0.185	0	0	Same
years_education_mother_PR18WK	Years education (mother)	Covariates	vitamins_supplements_3m	Any vit/suppl(99% vit D) taken (0-3m)	Nutrition	2488	0.182	0	0	Different
frequency_of_use_of_chemical_hand_cleaner_prenatal	Chemical hand cleaner - freq. use by mother (prenatal)	Cleaners	weekly_oven_cleaner_use_mother_prenatal	Oven cleaner - wk.use by mother (prenatal)	Cleaners	3054	0.182	0	0	Same
frequency_of_use_of_floor_polish_prenatal	Floor polish - freq. used by mother (prenatal)	Cleaners	frequency_of_use_of_oven_cleaner_3m	Oven cleaner - freq. of use in home (0-3m)	Cleaners	2856	0.145	0	0	Same
total_household_income_PR18WK	Household income	Covariates	vitamins_supplements_3m	Any vit/suppl(99% vit D) taken (0-3m)	Nutrition	2498	0.142	0	0	Different
frequency_of_use_of_chemical_hand_cleaner_prenatal	Chemical hand cleaner - freq. use by mother (prenatal)	Cleaners	frequency_of_use_of_oven_cleaner_3m	Oven cleaner - freq. of use in home (0-3m)	Cleaners	2857	0.137	0	0	Same
weekly_chem_hand_cleaner_use_mother_prenatal	Chem hand cleaner - wk. use by mother (prenatal)	Cleaners	frequency_of_use_of_oven_cleaner_3m	Oven cleaner - freq. of use in home (0-3m)	Cleaners	2863	0.131	0	0	Same
log_C20:3n6_3m	Dihomo-gamma-linolenic acid (3m)	Breast milk	is_caucasian	Ethnicity is caucasian	Covariates	1181	0.131	0	0	Different
frequency_of_use_of_oven_cleaner_3m	Oven cleaner - freq. of use in home (0-3m)	Cleaners	log_dehp_bc_rec_dust_3m	DEHP in house dust (3m)	Household dust	675	0.124	0.0012	0.00651743	Different
frequency_of_use_of_oven_cleaner_3m	Oven cleaner - freq. of use in home (0-3m)	Cleaners	weekly_oven_cleaner_use_mother_prenatal	Oven cleaner - wk.use by mother (prenatal)	Cleaners	2863	0.118	0	0	Same
monthly_furniture_floor_dusting_polish_use_prenatal	Furniture/floor/dusting polish mth. use (prenatal)	Cleaners	total_household_income_PR18WK	Household income	Covariates	3036	0.116	0	0	Different
EBF_6m	Exclusive breastfeeding (6m)	Nutrition	years_education_mother_PR18WK	Years education (mother)	Covariates	2940	0.115	0	0	Same
log_dehp_bc_rec_dust_3m	DEHP in house dust (3m)	Household dust	vitamins_supplements_3m	Any vit/suppl(99% vit D) taken (0-3m)	Nutrition	561	0.111	0.0084	0.0333745	Different
weekly_chem_hand_cleaner_use_mother_prenatal	Chem hand cleaner - wk. use by mother (prenatal)	Cleaners	frequency_of_use_of_floor_polish_prenatal	Floor polish - freq. used by mother (prenatal)	Cleaners	3054	0.105	0	0	Same
frequency_of_use_of_oven_cleaner_3m	Oven cleaner - freq. of use in home (0-3m)	Cleaners	is_caucasian	Ethnicity is caucasian	Covariates	2952	-0.1	0	0	Different
frequency_of_use_of_oven_cleaner_3m	Oven cleaner - freq. of use in home (0-3m)	Cleaners	years_education_mother_PR18WK	Years education (mother)	Covariates	2904	-0.102	0	0	Different
older_children_in_home_3m	Older sibling	Covariates	years_education_mother_PR18WK	Years education (mother)	Covariates	2915	-0.103	0	0	Same
vitamins_supplements_3m	Any vit/suppl(99% vit D) taken (0-3m)	Nutrition	any_smoke_exposure_1y	Cigarette smoke exposure (7m-1y)	Other_Risk_Factors	2564	-0.109	0	0	Different
total_household_income_PR18WK	Household income	Covariates	any_smoke_exposure_1y	Cigarette smoke exposure (7m-1y)	Other_Risk_Factors	3118	-0.119	0	0	Different
total_household_income_PR18WK	Household income	Covariates	log_dehp_bc_rec_dust_3m	DEHP in house dust (3m)	Household dust	676	-0.12	0.0017	0.00898571	Different
vaginal_birth	Vaginal birth	Covariates	log_dehp_bc_rec_dust_3m	DEHP in house dust (3m)	Household dust	671	-0.129	0.0008	0.00459806	Different
BF_3m	Any breastfeeding (3m)	Nutrition	any_smoke_exposure_1y	Cigarette smoke exposure (7m-1y)	Other_Risk_Factors	3152	-0.132	0	0	Different
weekly_oven_cleaner_use_mother_prenatal	Oven cleaner - wk.use by mother (prenatal)	Cleaners	is_caucasian	Ethnicity is caucasian	Covariates	3040	-0.141	0	0	Different
BF_3m	Any breastfeeding (3m)	Nutrition	prenatal_smoke_exposure	Cigarette smoke exposure (prenatal)	Other_Risk_Factors	3152	-0.142	0	0	Different
total_household_income_PR18WK	Household income	Covariates	prenatal_smoke_exposure	Cigarette smoke exposure (prenatal)	Other_Risk_Factors	3118	-0.154	0	0	Different
is_caucasian	Ethnicity is caucasian	Covariates	log_dehp_bc_rec_dust_3m	DEHP in house dust (3m)	Household dust	682	-0.166	0	0	Different
years_education_mother_PR18WK	Years education (mother)	Covariates	any_smoke_exposure_1y	Cigarette smoke exposure (7m-1y)	Other_Risk_Factors	3108	-0.193	0	0	Different
years_education_mother_PR18WK	Years education (mother)	Covariates	prenatal_smoke_exposure	Cigarette smoke exposure (prenatal)	Other_Risk_Factors	3108	-0.201	0	0	Different
