## Supplementary file S6 for "Exposomics for childhood asthma"

### Sheet: training_dataset_features
Dataset	Category	Time point	Feature	Description
CANUE	Air quality	3 Months	PM25_PM_3m_post_birth	Monthly Average ground level PM2.5 Concentration (ug/m3)
CANUE	Air quality	3 Months	NO2_LUR_3m_post_birth	Monthly average NO2 (ppb)
CANUE	Air quality	3 Months	AQSMK_PM25_3m_post_birth	Monthly average PM2.5 (ug/m3) due to wildfire smoke
CANUE	Air quality	3 Months	O3_8H_3m_post_birth	O3 Monthly average of the highest rolling 8-hour average per day (ppb)
CANUE	Air quality	6 Months	PM25_PM_6m_post_birth	Monthly Average ground level PM2.5 Concentration (ug/m3)
CANUE	Air quality	6 Months	NO2_LUR_6m_post_birth	Monthly average NO2 (ppb)
CANUE	Air quality	6 Months	AQSMK_PM25_6m_post_birth	Monthly average PM2.5 (ug/m3) due to wildfire smoke
CANUE	Air quality	6 Months	O3_8H_6m_post_birth	O3 Monthly average of the highest rolling 8-hour average per day (ppb)
CANUE	Air quality	9 Months	PM25_PM_9m_post_birth	Monthly Average ground level PM2.5 Concentration (ug/m3)
CANUE	Air quality	9 Months	AQSMK_PM25_9m_post_birth	Monthly average PM2.5 (ug/m3) due to wildfire smoke
CANUE	Air quality	9 Months	O3_8H_9m_post_birth	O3 Monthly average of the highest rolling 8-hour average per day (ppb)
CANUE	Air quality	Prenatal	PM25_PM_3m_pre_birth	Monthly Average ground level PM2.5 Concentration (ug/m3), 3 months prior to birth
CANUE	Air quality	Prenatal	PM25_PM_6m_pre_birth	Monthly Average ground level PM2.5 Concentration (ug/m3), 6 months prior to birth
CANUE	Air quality	Prenatal	NO2_LUR_3m_pre_birth	Monthly average NO2 (ppb), 3 months prior to birth
CANUE	Air quality	Prenatal	NO2_LUR_6m_pre_birth	Monthly average NO2 (ppb), 6 months prior to birth
CANUE	Air quality	Prenatal	NO2_LUR_9m_pre_birth	Monthly average NO2 (ppb), 9 months prior to birth
CANUE	Air quality	Prenatal	AQSMK_PM25_3m_pre_birth	Monthly average PM2.5 (ug/m3) due to wildfire smoke, 3 months prior to birth
CANUE	Air quality	Prenatal	AQSMK_PM25_6m_pre_birth	Monthly average PM2.5 (ug/m3) due to wildfire smoke, 6 months prior to birth
CANUE	Air quality	Prenatal	O3_8H_3m_pre_birth	O3 Monthly average of the highest rolling 8-hour average per day (ppb), 3 months prior to birth
CANUE	Air quality	Prenatal	O3_8H_6m_pre_birth	O3 Monthly average of the highest rolling 8-hour average per day (ppb), 6 months prior to birth
CANUE	Air quality	Prenatal	O3_8H_9m_pre_birth	O3 Monthly average of the highest rolling 8-hour average per day (ppb), 9 months prior to birth
CANUE	Air quality	Prenatal, 18 Weeks	DTR_distance_to_secondary_highways_18WK	Distance to nearest secondary highway (prenatal)
ExWAS	Baby products	3 Months	frequent_baby_lotion_used_3m	Baby lotion used more than 6 times per week
Baseline	Birth chart	Birth	Analgesics_usage_delivery	Analgesic usage during delivery
Baseline	Birth chart	Birth	Anesthetic_delivery	Anesthetic use (local or general) during delivery
Baseline	Birth chart	Birth	Jaundice_Birth	Baby had jaundice after birth
Baseline	Birth chart	Birth	Respiratory_Problems_Birth	Baby had respiratory problems at birth
Baseline	Birth chart	Birth	Sex_M	Biological sex is male
Baseline	Birth chart	Birth	autumn_birth	Child born in autumn
Baseline	Birth chart	Birth	spring_birth	Child born in spring
Baseline	Birth chart	Birth	summer_birth	Child born in summer
Baseline	Birth chart	Birth	winter_birth	Child born in winter
Baseline	Birth chart	Birth	Complications_Birth	Complications during baby's hospital stay
Baseline	Birth chart	Birth	Gest_Days	Gestational age at birth
Baseline	Birth chart	Birth	Stay_Duration_Hospital	Stay duration in hospital after birth
Baseline	Birth chart	Birth	Mode_of_delivery_Vaginal	Vaginal delivery
Baseline	Birth chart	Birth	Weight_for_age_0m	Weight for age
Baseline	Breastfeeding	1 Month	BF_1m	Any breastfeeding
Baseline	Breastfeeding	18 Months	BF_18m	Any breastfeeding
Baseline	Breastfeeding	2 Years	BF_24m	Any breastfeeding
Baseline	Breastfeeding	2.5 Years	BF_Implied_Duration	Duration of breastfeeding
Baseline	Breastfeeding	3 Months	BF_Status_3m_Exclusive	Exclusive breastfeeding
Baseline	Breastfeeding	3 Months	BF_Status_3m_Partial	Partial breastfeeding
Baseline	Breastfeeding	3 Months	BF_Status_3m_Zero	Zero breastfeeding
Baseline	Breastfeeding	6 Months	BF_Status_6m_Exclusive	Exclusive breastfeeding
Baseline	Breastfeeding	6 Months	BF_Status_6m_Partial	Partial breastfeeding
Baseline	Breastfeeding	6 Months	BF_Status_6m_Zero	Zero breastfeeding
Baseline	Child clinical assessment	1 Year	Crackles_1yCLA	Crackles heard on auscultation (Clinical assessment)
Baseline	Child clinical assessment	1 Year	Prolonged_Expiration_1yCLA	Prolonged expiration (clinical assessment)
Baseline	Child clinical assessment	1 Year	Weight_for_age_12m	Weight for age
Baseline	Child clinical assessment	3 Months	Weight_for_age_3m	Weight for age
ExWAS	Children's medications	1 Year	albuterol_taken_between_7m_and_1y	Albuterol taken(7m-1y)
ExWAS	Children's medications	1 Year	num_antibiotic_courses_birth_to_1y	All antibiotics - number of courses since birth
ExWAS	Children's medications	1 Year	anti-allergic_taken_between_7m_and_1y	Anti-allergic medication taken between 7m-1y
ExWAS	Children's medications	1 Year	took_systemic_antibiotics_7_to_12_months	Antibiotic taken (7m-1y)
ExWAS	Children's medications	1 Year	num_systemic_antibotics_birth_1y	Systemic antibiotics - number of courses since birth
ExWAS	Children's medications	3 Months	took_antibacterial_3m	Antibiotic taken (birth-3m)
ExWAS	Children's medications	6 Months	took_antibacterial_6m	Antibiotic taken (4m-6m)
ExWAS	Cleaning products	1 year	multi_disinfectant_use_prenatal_3M_and_1Y	Hand sanitizer and general disinfectant cleaner use, including use in the bedroom
ExWAS	Cleaning products	3 Months	combined_monthly_disinfectant_handcleaner_and_sanitizer	Monthly or more disinfectant use, chemical hand cleaner, and hand sanitizer
ExWAS	Cleaning products	3 Months	frequency_of_use_of_oven_cleaner_3m	Oven cleaner - frequency of use by mother
ExWAS	Cleaning products	Prenatal, 18 Weeks	frequency_of_use_of_chemical_hand_cleaner_prenatal	Chemical hand cleaner - frequency of use by mother
ExWAS	Cleaning products	Prenatal, 18 Weeks	frequency_of_floor_polish_use_by_mother_prenatal	Floor polish - frequency of use by mother
ExWAS	Cleaning products	Prenatal, 18 Weeks	frequency_of_use_of_hand_sanitizer_prenatal	Hand sanitizer - frequency of use by mother
ExWAS	Cleaning products	Prenatal, 18 Weeks	monthly_furniture_floor_dusting_polish_use_prenatal	Monthly or more furniture, floor, or dusting polish use
ExWAS	Cleaning products	Prenatal, 18 Weeks	frequency_of_use_of_oven_cleaner_prenatal	Oven cleaner - frequency of use by mother
ExWAS	Cleaning products	Prenatal, 18 Weeks	weekly_furniture_floor_dusting_polish_use_prenatal	Weekly or more furniture, floor, or dusting polish use
ExWAS	Home environment	3 Months	log_dehp_in_house_dust_3m	DEHP phthalate concentration (ppb) in house dust
Baseline	Home environment	6 Months	Home_Furry_Pets_6m	Home had furry pets
Baseline	Home environment	6 Months	Home_New_Furnitures_6m	New furniture in home
Baseline	Home environment	6 Months	Home_Presence_Smoke_6m	Tobacco smoke present in home
Baseline	Home environment	Prenatal	Smoke_Prenatal_Secondhand	Mother exposed to secondhand smoke
Baseline	Home environment	Prenatal	Smoke_Prenatal_Maternal	Mother smoked during pregnancy
Curated	Mother's medications	Prenatal	prenatal_acetaminophen	Mother took acetaminophen during pregnancy
Curated	Mother's medications	Prenatal	prenatal_antibacterial	Mother took antibiotic during pregnancy
Baseline	Mother's mental health	1 Year	CESD_12m_High_Depression	CESD High Depression group
Baseline	Mother's mental health	1 Year	PSS_12m_High_Stress	Perceived stress (mother) - high
Baseline	Mother's mental health	1 Year	PSS_12m_Low_Stress	Perceived stress (mother) - low
Baseline	Mother's mental health	1 Year	PSS_12m_Moderate_Stress	Perceived stress (mother) - moderate
Baseline	Mother's mental health	18 Months	CESD_18m_High_Depression	CESD High Depression group
Baseline	Mother's mental health	18 Months	PSS_18m_High_Stress	Perceived stress (mother) - high
Baseline	Mother's mental health	18 Months	PSS_18m_Low_Stress	Perceived stress (mother) - low
Baseline	Mother's mental health	18 Months	PSS_18m_Moderate_Stress	Perceived stress (mother) - moderate
Baseline	Mother's mental health	2 Years	CESD_24m_High_Depression	CESD High Depression group
Baseline	Mother's mental health	2 Years	PSS_24m_High_Stress	Perceived stress (mother) - high
Baseline	Mother's mental health	2 Years	PSS_24m_Low_Stress	Perceived stress (mother) - low
Baseline	Mother's mental health	2 Years	PSS_24m_Moderate_Stress	Perceived stress (mother) - moderate
Baseline	Mother's mental health	6 Months	CESD_6m_High_Depression	CESD High Depression group
Baseline	Mother's mental health	6 Months	PSS_6m_High_Stress	Perceived stress (mother) - high
Baseline	Mother's mental health	6 Months	PSS_6m_Low_Stress	Perceived stress (mother) - low
Baseline	Mother's mental health	6 Months	PSS_6m_Moderate_Stress	Perceived stress (mother) - moderate
Baseline	Mother's mental health	Prenatal, 18 Weeks	CESD_18week_High_Depression	CESD High Depression group
Baseline	Mother's mental health	Prenatal, 18 Weeks	PSS_18week_High_Stress	Perceived stress (mother) - high
Baseline	Mother's mental health	Prenatal, 18 Weeks	PSS_18week_Low_Stress	Perceived stress (mother) - low
Baseline	Mother's mental health	Prenatal, 18 Weeks	PSS_18week_Moderate_Stress	Perceived stress (mother) - moderate
Baseline	Mother's mental health	Prenatal, 36 Weeks	CESD_36week_High_Depression	CESD High Depression group
Baseline	Mother's mental health	Prenatal, 36 Weeks	PSS_36week_High_Stress	Perceived stress (mother) - high
Baseline	Mother's mental health	Prenatal, 36 Weeks	PSS_36week_Low_Stress	Perceived stress (mother) - low
Baseline	Mother's mental health	Prenatal, 36 Weeks	PSS_36week_Moderate_Stress	Perceived stress (mother) - moderate
Baseline	Parent Health History	Prenatal	AD_Father	Atopic dermatitis (father)
Baseline	Parent Health History	Prenatal	AD_Mother	Atopic dermatitis (mother)
Baseline	Parent Health History	Prenatal	family_asthma_history	Family history of asthma
Baseline	Parent Health History	Prenatal	Pollentress_Father	Father has pollen/tree allergy
Baseline	Parent Health History	Prenatal	FAllergies_Father	Food allergy (father)
Baseline	Parent Health History	Prenatal	FAllergies_Mother	Food allergy (mother)
Baseline	Parent Health History	Prenatal	Hayfever_Father	Hay fever (father)
Baseline	Parent Health History	Prenatal	Hayfever_Mother	Hay fever (mother)
Baseline	Parent Health History	Prenatal	Prenatal_Bleeding	Mother had bleeding during pregnancy
Baseline	Parent Health History	Prenatal	Prenatal_Gestational_Diabetes	Mother had gestational diabetes
Baseline	Parent Health History	Prenatal	Prenatal_Mother_Condition	Mother had medical condition during pregnancy
Baseline	Parent Health History	Prenatal	Prenatal_Other_Conditions	Mother had medical other condition during pregnancy
Baseline	Parent Health History	Prenatal	Prenatal_Nausea	Mother had nausea during pregnancy
Baseline	Parent Health History	Prenatal	No_of_Pregnancy	Number of pregnancies
Baseline	Parent Health History	Prenatal	Pollentress_Mother	Pollen/tree allergy (mother)
Baseline	Parent Health History	Prenatal	Prenatal_Cardiac_Disorder	Prenatal cardiac disorder
Baseline	Parent Health History	Prenatal	Prenatal_Hypertension	Prenatal hypertension
Baseline	Parent Health History	Prenatal	Prenatal_Hypotension	Prenatal hypotension
Baseline	Parent Health History	Prenatal	Prenatal_Induced_Hypertension	Prenatal induced hypertension
Baseline	Parent Health History	Prenatal	Prenatal_Infections	Prenatal infections
CANUE	Socioeconomic	Prenatal, 18 Weeks	ALE_index_18WK	Active Living Environments index - sum all z-scores
ExWAS	Solid food introduction	2 Years	child_fed_dairy_before2y	Child fed dairy products (e.g., yogurt, cheese, ice cream) between 18 months and 2 years
ExWAS	Solid food introduction	2 Years	child_fed_eggs_before_2y	Child fed eggs between 18 months and 2 years
ExWAS	Solid food introduction	2 Years	child_fed_eggs_nuts_peanuts_before2y	Child fed eggs, nuts, and peanuts between 18 months and 2 years
ExWAS	Solid food introduction	2 Years	child_fed_peanuts_peanut_butter_before2y	Child fed peanuts or peanut butter between 18 months and 2 years
ExWAS	Supplements	2.5 Years	poly_vi_sol_multivitamin_use_between_24m_and_30m	Poly-Vi-Sol multivitamin use between 24-30 months
ExWAS	Supplements	3 Months	vitamin_D_taken_by_infant_3m	Vitamin D taken by infant
CANUE	Weather/climate	3 Months	UV_SEA_3m_post_birth	Mean of monthly vitamin D action spectrum-weighted UV levels
CANUE	Weather/climate	7 Months	UV_SEA_7m_post_birth	Mean of monthly vitamin D action spectrum-weighted UV levels
CANUE	Weather/climate	Prenatal	UV_SEA_3m_pre_birth	Mean of monthly vitamin D action spectrum-weighted UV levels, 3 months prior to birth
CANUE	Weather/climate	Prenatal, 18 Weeks	WTH_annual_avg_length_cool_events_based_on_min_temp_18WK_above_90_percentile	Annual average length of cool events based on minimum temperature greater than 90th percentile
